# Harnessing methods, data analysis, and near-real-time wastewater monitoring for enhanced public health response using high throughput sequencing

**DOI:** 10.1101/2024.12.10.24318772

**Authors:** Padmini Ramachandran, Tunc Kayikcioglu, Tamara Walsky, Kathryn Judy, Jasmine Amirzadegan, Candace Hope Bias, Bereket Tesfaldet, Maria Balkey, Dietrich EppSchmidt, Hugh Rand, James Pettengill, Sandra Tallent, Eric Brown, Tina Pfefer, Ruth Timme, Amanda Windsor, Christopher Grim, Maria Hoffmann

## Abstract

Wastewater-based analysis has emerged as a pivotal method for monitoring SARS-CoV-2 (SC2). Leveraging high-throughput sequencing on wastewater samples facilitates a comprehensive, population-level assessment of circulating and emerging SC2 variants within a community. This study meticulously evaluates the detection performance, variant calling accuracy, and the time taken from sample collection to public data release for wastewater SC2 monitoring. We employed two different SC2 target enrichment panels on Illumina MiSeq and Oxford Nanopore Technologies (ONT) GridION sequencing platforms for a robust analysis. Daily collection of routine raw grab and composite samples took place at a wastewater treatment plant (WWTP) site in Maryland, USA (MD) from mid-January 2022 to the end of June 2022. Total Nucleic Acid (TNA) was extracted from samples and target enrichment was executed using QIAseq DIRECT and NEBNext VarSkip Short amplicon kits, with subsequent sequencing on MiSeq or ONT GridION platforms, respectively. Obtained sequences was analyzed using our custom CFSAN Wastewater Analysis Pipeline (C-WAP). Raw sequence data and detailed metadata were submitted to NCBI (BioProject PRJNA757291) as it became available. Our wastewater data successfully detected the onset of new variants BA.2, BA.2.12, BA.4.6, and BA.5 to the observed population. Notably, Omicron sub-variants were identified approximately a week ahead of publicly available clinical data at the MD ZIP-code level. Variation in quality metrics paralleled the rise and fall of BA waves, underscoring the impact of viral load on sequencing quality. Regular updates of estimated variant proportions were made available on the FDA-CFSAN “Wastewater Surveillance for SARS-CoV-2 Variants” website. In contrast to the median 28-day turnaround for our samples, the lead time from sample collection to public release of raw sequence data via NCBI was remarkably swift, accomplished within a mere 57 hours in this specific exercise. Our processing, sequencing, and analysis methods empowered the swift and accurate detection of SC2 trends and circulating variants within a community, offering insights for public health decision-making.
