## Supplementary table 1 for "Harnessing methods, data analysis, and near-real-time wastewater monitoring for enhanced public health response using high throughput sequencing"

### Sheet: Sheet1
Date Range	Sequenced	Pooled	Raw ww Grab (RG) or Composite?	Pooling description	Number of samples (Including biological and techinical reps)
2022-01-12	yes	no	RG	NA	6
January 18-21	yes	no	RG	NA	8
January 22-27	yes	no	RG	NA	14
January 28- February 2	yes	no	RG	NA	14
February 3-9	yes	no	RG	NA	14
February 10-16	yes	yes	RG	Pooled from the aliquots made from Feb 10th to Feb15th for bio rep1 and took from 1L bottle for Feb 16th. For biorep2 took samples from aliquots made from Feb10,11th,13th, 14th,15th. For Feb12th and the 16th, it was taken from 1L bottle.	6
February 17-22	yes	yes	RG	Pooled samples from the aliquots that were already made	6
February 23-March 2	yes	yes	both	Pooled samples from the aliquots that were already made both composite and raw ww	12
March 3-9	yes	yes	composite	Took 20-25ml from each bottle after mixing the 1L bottle really well. Pooled 20-25ml in a flask for all 7 days and mixed well. Split that flask into 3 tech reps(40ml each). .	6
March 10-16	yes	yes	composite	Took 20-25ml from each bottle after mixing the 1L bottle really well. Pooled 20-25ml in a flask for all 7 days and mixed well. Split that flask into 3 tech reps(40ml each). .	6
March 17-23	yes	yes	composite	Took 20-25ml from each bottle after mixing the 1L bottle really well. Pooled 20-25ml in a flask for all 7 days and mixed well. Split that flask into 3 tech reps(40ml each). .	6
March 24- 30	yes	yes	composite	Took 20-25ml from each bottle after mixing the 1L bottle really well. Pooled 20-25ml in a flask for all 7 days and mixed well. Split that flask into 3 tech reps(40ml each). .	6
March 31- April 6	yes	yes	composite	Took 20-25ml from each bottle after mixing the 1L bottle really well. Pooled 20-25ml in a flask for all 7 days and mixed well. Split that flask into 3 tech reps(40ml each). .	6
April 7-13	yes	yes	composite	Took 20-25ml from each bottle after mixing the 1L bottle really well. Pooled 20-25ml in a flask for all 7 days and mixed well. Split that flask into 3 tech reps(40ml each).	6
April 14 -20	yes	yes	composite	Took 20-25ml from each bottle after mixing the 1L bottle really well. Pooled 20-25ml in a flask for all 7 days and mixed well. Split that flask into 3 tech reps(40ml each).	6
April 21- 27	yes	yes	composite	Took 20-25ml from each bottle after mixing the 1L bottle really well. Pooled 20-25ml in a flask for all 7 days and mixed well. Split that flask into 3 tech reps(40ml each).	6
April 28 - May4	yes	yes	composite	Took 20-25ml from each bottle after mixing the 1L bottle really well. Pooled 20-25ml in a flask for all 7 days and mixed well. Split that flask into 3 tech reps(40ml each).	6
May 5- 11	yes	yes	composite	Took 20-25ml from each bottle after mixing the 1L bottle really well. Pooled 20-25ml in a flask for all 7 days and mixed well. Split that flask into 3 tech reps(40ml each).	6
May 12 -18	yes	yes	composite	Took 20-25ml from each bottle after mixing the 1L bottle really well. Pooled 20-25ml in a flask for all 7 days and mixed well. Split that flask into 3 tech reps(40ml each).	6
May 19 -25	yes	yes	composite	Took 20-25ml from each bottle after mixing the 1L bottle really well. Pooled 20-25ml in a flask for all 7 days and mixed well. Split that flask into 3 tech reps(40ml each).	6
May 26 -June 1	yes	yes	composite	Took 20-25ml from each bottle after mixing the 1L bottle really well. Pooled 20-25ml in a flask for all 7 days and mixed well. Split that flask into 3 tech reps(40ml each).	6
June 2 -June 8	yes	yes	composite	Took 20-25ml from each bottle after mixing the 1L bottle really well. Pooled 20-25ml in a flask for all 7 days and mixed well. Split that flask into 3 tech reps(40ml each).	6
June 9 -June 15	yes	yes	composite	Took 20-25ml from each bottle after mixing the 1L bottle really well. Pooled 20-25ml in a flask for all 7 days and mixed well. Split that flask into 3 tech reps(40ml each).	6
June 16 -June 22	yes	yes	composite	Took 20-25ml from each bottle after mixing the 1L bottle really well. Pooled 20-25ml in a flask for all 7 days and mixed well. Split that flask into 3 tech reps(40ml each).	6
June 23 -June 29	yes	yes	composite	Took 20-25ml from each bottle after mixing the 1L bottle really well. Pooled 20-25ml in a flask for all 7 days and mixed well. Split that flask into 3 tech reps(40ml each).	6
				Total samples processed for Total nucleic acid extraction(TNA)	182
				Enriched amplicons using both the enrichment panel (NEB VSS and Qiaseq DIRECT kit)	364
				Total number of fastqs generated from both Miseq and ONT	364
				Number of fastqs analyzed with repeats for certain samples (for example assessing S-gene dropouts, testing the spike-in primer for each enrichment panel)	673
