## Supplementary table 2 for "Harnessing methods, data analysis, and near-real-time wastewater monitoring for enhanced public health response using high throughput sequencing"

Lineage	Mutations
A.23.1+E484K:	[ORF1AB:L1559F; ORF1AB:M3655I; ORF1AB:L3667F; ORF1AB:M3752I; S:R102I; S:F157L; S:V367F; S:E484K; S:Q613H; S:P681R; ORF8:L84S; ORF8:E92K; N:S202N]
A.23.1:	[ORF1AB:L1559F; ORF1AB:M3655I; ORF1AB:L3667F; ORF1AB:M3752I; S:R102I; S:F157L; S:V367F; S:Q613H; S:P681R; ORF8:L84S; ORF8:E92K; N:S202N]
AV1:	[S:D80G; S:T95I; S:G142D; DEL:21992:3; S:N439K; S:E484K; S:D614G; S:P681H; S:I1130V; S:D1139H; M:A63T; M:H125Y; N:I157V; N:R203K; N:G204R]
AY.4.2:	[NUC:T17040C; S:A222V; S:Y145H]
AY.4:	[DEL:28271:1; DEL:22029:6; DEL:28248:6; ORF1AB:A1306S; ORF1AB:P2046L; ORF1AB:P2287S; ORF1AB:A2529V; NUC:C8986T; ORF1AB:V2930L; ORF1AB:T3255I; ORF1AB:T3646A; NUC:A11332G; ORF1AB:P4714L; ORF1AB:G5062S; ORF1AB:P5400L; ORF1AB:A6318V; NUC:C27874T; N:G215C; NUC:G29742T]
B.1.1.318:	[NUC:C3961T; ORF1AB:K2511N; ORF1AB:T2936I; ORF1AB:A3209V; ORF1AB:T3284I; DEL:11287:9; ORF1AB:V6772M; S:T95I; DEL:21990:3; S:E484K; NUC:T23287C; S:P681H; S:D796H; NUC:C25276A; M:I82T; DEL:27887:15; ORF8:E106*; NUC:A28271G; DEL:28895:3]
B.1.1.529:	[NUC:C3037T; ORF1AB:T3255I; ORF1AB:P3395H; ORF1AB:P4715L; ORF1AB:I5967V; S:G142D; S:G339D; S:S373P; S:S375F; S:K417N; S:N440K; S:S477N; S:T478K; S:E484A; S:Q498R; S:N501Y; S:Y505H; S:D614G; S:H655Y; S:N679K; S:P681H; S:N764K; S:D796Y; S:Q954H; S:N969K; E:T9I; M:Q19E; M:A63T; NUC:A27259C; NUC:C27807T; NUC:A28271T; N:P13L; DEL:28362:9]
B.1.1.7+E484K:	[NUC:C913T; ORF1AB:T1001I; ORF1AB:A1708D; NUC:C5986T; ORF1AB:I2230T; DEL:11288:9; NUC:C14676T; NUC:C15279T; NUC:T16176C; DEL:21767:6; DEL:21992:3; S:E484K; S:N501Y; S:A570D; S:P681H; S:T716I; S:S982A; S:D1118H; NUC:C26801T; ORF8:Q27*; ORF8:R52I; ORF8:Y73C; N:D3L; N:S235F]
B.1.1.7:	[NUC:C913T; ORF1AB:T1001I; ORF1AB:A1708D; NUC:C5986T; ORF1AB:I2230T; DEL:11288:9; NUC:C14676T; NUC:C15279T; NUC:T16176C; DEL:21767:6; DEL:21992:3; S:N501Y; S:A570D; S:P681H; S:T716I; S:S982A; S:D1118H; NUC:C26801T; ORF8:Q27*; ORF8:R52I; ORF8:Y73C; N:D3L; N:S235F]
B.1.351:	[ORF1AB:T265I; ORF1AB:K1655N; ORF1AB:K3353R; S:D80A; S:D215G; S:E484K; S:N501Y; S:A701V; ORF3A:Q57H; ORF3A:S171L; E:P71L; N:T205I; DEL:22280:9; DEL:11287:9]
B.1.427:	[S:S13I; S:W152C; S:L452R; NUC:C241T; ORF1AB:T265I; NUC:C3037T; ORF1AB:D5583Y; S:D614G; ORF3A:Q57H; NUC:C26681T; N:T205I; NUC:G13713A; NUC:A28272T]
B.1.429:	[S:S13I; S:W152C; S:L452R; ORF1AB:T265I; NUC:C3037T; ORF1AB:I4205V; ORF1AB:D5583Y; S:D614G; ORF3A:Q57H; NUC:T24349C; NUC:C26681T; NUC:G27890T; NUC:A28272T; N:T205I]
B.1.525:	[NUC:C1498T; NUC:A1807G; NUC:T8593C; NUC:C9565T; ORF1AB:P4715F; NUC:C18171T; NUC:A20724G; S:Q52R; S:E484K; S:Q677H; S:F888L; NUC:C24748T; E:L21F; M:I82T; NUC:A28699G; NUC:G29543T]
B.1.526:	[NUC:C3037T; ORF1AB:T265I; ORF1AB:L3201P; DEL:11288:9; ORF1AB:P4714L; ORF1AB:Q5411H; NUC:A20262G; S:L5F; S:T95I; S:D253G; S:E484K; S:D614G; S:A701V; ORF3A:P42L; ORF3A:Q57H; N:P199L; N:M234I; ORF8:T11I; S:S477N; S:Q957R; N:P13L; N:S202R; DEL:28271:1]
B.1.617.1:	[NUC:C3457T; ORF1AB:T1567I; ORF1AB:T3646A; ORF1AB:M5753I; ORF1AB:K6711R; S:L452R; S:E484Q; S:P681R; ORF3A:S26L; ORF7A:V82A; N:R203M]
B.1.617.2+K417N:	[S:T19R; S:K417N; S:L452R; S:T478K; S:P681R; S:D950N; ORF3A:S26L; M:I82T; ORF7A:V82A; ORF7A:T120I; N:D63G; N:R203M; N:D377Y]
B.1.617.2:	[S:T19R; S:G142D; S:L452R; S:T478K; S:P681R; S:D950N; ORF3A:S26L; M:I82T; ORF7A:V82A; ORF7A:T120I; N:D63G; N:R203M; N:D377Y]
B.1.617.3:	[NUC:C835T; ORF1AB:A2344V; ORF1AB:T2648I; ORF1AB:A3457S; ORF1AB:A3686V; NUC:C16293T; S:T19R; S:L452R; S:E484Q; S:P681R; S:D950N; NUC:T27384C; ORF7A:V82A; ORF8:T26I; N:P67S; N:R203M; N:D377Y]
B.1.621:	[NUC:C3037T; ORF1AB:T1055A; ORF1AB:T1538I; NUC:C6037T; ORF1AB:T3255I; ORF1AB:Q3729R; NUC:A13057T; ORF1AB:P4714L; ORF1AB:P5742S; NUC:C18877T; NUC:T19035C; NUC:C20148T; S:T95I; S:Y145N; S:R346K; S:E484K; S:N501Y; S:D614G; S:P681H; S:D950N; ORF3A:Q57H; NUC:A26492T; ORF8:T11K; ORF8:P38S; ORF8:S67F; NUC:A28272T; N:T205I]
BA.1:	[ORF1AB:K856R; NUC:T5386G; DEL:6513:3; ORF1AB:A2710T; ORF1AB:L3674F; DEL:11288:9; ORF1AB:I3758V; NUC:T13195C; NUC:C15240T; S:A67V; DEL:21765:6; S:T95I; DEL:21987:9; DEL:22194:3; NUC:22205+GAGCCAGAA; S:S371L; S:G446S; S:Q493R; S:G496S; S:T547K; S:N856K; S:L981F; NUC:C25000T; NUC:C25584T; M:D3G; N:RG203KR]
BA.2:	[ORF1AB:S135R; ORF1AB:T842I; ORF1AB:G1307S; NUC:C4321T; ORF1AB:L3027F; NUC:A9424G; ORF1AB:T3090I; ORF1AB:L3201F; DEL:11288:9; NUC:C10198T; NUC:G10447A; NUC:C12880T; NUC:C15714T; ORF1AB:R5716C; ORF1AB:T6564I; NUC:A20055G; S:T19I; DEL:21633:9; NUC:T22200G; S:S371F; S:T376A; S:D405N; S:R408S; S:Q493R; NUC:C25000T; NUC:C25584T; NUC:C26060T; NUC:C26858T; ORF6:D61L; N:RG203KR; N:S413R]
BA.3:	[ORF1AB:S135R; NUC:C832T; ORF1AB:G1307S; ORF1AB:T3090I; DEL:11288:9; NUC:G10447A; NUC:C11235T; NUC:C12880T; NUC:C15714T; S:A67V; S:Q493R; DEL:21765:6; DEL:21987:9; DEL:22194:3; S:S371F; S:D405N; S:G446S; ORF3A:T223V; NUC:C26858T; N:RG203KR; N:S413R]
BA.4:	[ORF1AB:S135R; ORF1AB:T842I; ORF1AB:G1307S; NUC:C4321T; ORF1AB:T3090I; NUC:C10198T; NUC:G10447A; DEL:11288:9; NUC:G12160A; NUC:C12880T; NUC:C15714T; ORF1AB:R5716C; ORF1AB:T6564I; NUC:A20055G; S:T19I; DEL:21767:6; S:V213G; S:S371F; S:T376A; S:D405N; S:L452R; S:F486V; NUC:C25000T; NUC:C25584T; NUC:C26060T; NUC:C26858T; ORF6:D61L; NUC:G27788T; N:P151S; N:RG203KR; N:S413R]
BA.4.6:	[ORF1AB:S135R; ORF1AB:T842I; ORF1AB:G1307S; NUC:C4321T; ORF1AB:T3090I; NUC:C10198T; NUC:G10447A; DEL:11288:9; NUC:G12160A; NUC:C12880T; NUC:C15714T; ORF1AB:R5716C; ORF1AB:T6564I; NUC:A20055G; S:T19I; DEL:21767:6; S:V213G; S:R346T; S:S371F; S:T376A; S:D405N; S:L452R; S:F486V; S:N658S; NUC:C25000T; NUC:C25584T; NUC:C26060T; NUC:C26858T; ORF6:D61L; NUC:G27788T; N:P151S; N:RG203KR; N:S413R]
BA.5:	[ORF1AB:S135R; ORF1AB:T842I; ORF1AB:G1307S; NUC:C4321T; ORF1AB:T3090I; NUC:C10198T; NUC:G10447A; DEL:11288:9; NUC:G12160A; NUC:C12880T; NUC:C15714T; ORF1AB:R5716C; ORF1AB:T6564I; NUC:A20055G; S:T19I; DEL:21767:6; S:V213G; S:S371F; S:T376A; S:D405N; S:L452R; S:F486V; NUC:C25000T; NUC:C25584T; NUC:C26060T; M:D3N; N:RG203KR; N:S413R]
BF.7:	[ORF1AB:S135R; ORF1AB:T842I; ORF1AB:G1307S; NUC:C4321T; ORF1AB:T3090I; NUC:C10198T; NUC:G10447A; DEL:11288:9; NUC:G12160A; NUC:C12880T; NUC:C15714T; ORF1AB:R5716C; ORF1AB:T6564I; NUC:A20055G; S:T19I; DEL:21767:6; S:V213G; S:R346T; S:S371F; S:T376A; S:D405N; S:L452R; S:F486V; NUC:C25000T; NUC:C25584T; NUC:C26060T; M:D3N; N:S33F; N:RG203KR; N:S413R]
BA.5.2.6:	[ORF1AB:S135R; ORF1AB:T842I; ORF1AB:G1307S; NUC:C4321T; ORF1AB:T3090I; NUC:C10198T; NUC:G10447A; DEL:11288:9; NUC:G12160A; NUC:C12880T; NUC:C15714T; ORF1AB:T1050N; ORF1AB:R5716C; ORF1AB:T6564I; NUC:A20055G; S:T19I; DEL:21767:6; S:V213G; S:R346T; S:S371F; S:T376A; S:D405N; S:L452R; S:F486V; NUC:C25000T; NUC:C25584T; NUC:C26060T; M:D3N; N:RG203KR; N:S413R]
C.37:	[ORF1AB:T1246I; ORF1AB:P2287S; ORF1AB:F2387V; ORF1AB:L3201P; ORF1AB:T3255I; ORF1AB:G3278S; DEL:11288:9; ORF1AB:P4714L; S:G75V; S:T76I; DEL:22298:21; S:L452Q; S:F490S; S:D614G; S:T859N; N:P13L; N:R203K; N:G204R; N:G214C]
P.1:	[NUC:T733C; NUC:C2749T; ORF1AB:S1188L; ORF1AB:K1795Q; DEL:11287:9; NUC:C12778T; NUC:C13860T; S:T20N; S:P26S; S:K417T; S:E484K; S:N501Y; S:T1027I; ORF8:E92K; NUC:28262+AACA; N:P80R]
P.2:	[ORF1AB:L205V; NUC:C11824T; S:E484K; NUC:A12964G; NUC:C28253T; N:A119S; N:M234I]
P.3:	[ORF1AB:D1554G; ORF1AB:L3201P; ORF1AB:D3681E; ORF1AB:L3930F; ORF1AB:A5692V; DEL:21980:9; S:E484K; S:N501Y; S:P681H; S:E1092K; S:H1101Y; S:V1176F; ORF8:K2Q; NUC:C7564A; NUC:C12049T; NUC:T23341C; NUC:T24187A]
XE-parent1:	[ORF1AB:K856R; NUC:T5386G; DEL:6513:3; ORF1AB:A2710T]
XE-parent2:	[NUC:C15714T; NUC:C12880T; ORF1AB:R5716C; ORF1AB:T6564I; NUC:A20055G; S:T19I; DEL:21633:9; NUC:T22200G; S:S371F; S:T376A; S:D405N; S:R408S; NUC:C25000T; NUC:C25584T; NUC:C26060T; NUC:C26858T; ORF6:D61L; N:S413R]
XE:	[NUC:C3241T; NUC:T5386G; NUC:C14599T; NUC:C12880T; NUC:A29510C; NUC:C14599T]
wt:	[]
