## Supplementary table 3 for "Harnessing methods, data analysis, and near-real-time wastewater monitoring for enhanced public health response using high throughput sequencing"

Date	Zip_21157	Zip_21158	Zip_21157_new	Zip_21158_new	Total_new	Westminster_total	Westminster_new	Rolling_average_total	Rolling_7day_average_newcases	Rolling_5day_average_newcases	Month	Copies_per_litre	Copies_per_uL
10/1/2021	2456	1366	13	8	21	3822	21	3760.71	12.86	14.5	October	NA	NA
10/2/2021	2463	1372	7	6	13	3835	13	3774.71	14	14.5	October	NA	NA
10/3/2021	2466	1374	3	2	5	3840	5	3789	14.29	14.33	October	NA	NA
10/4/2021	2479	1377	13	3	16	3856	16	3802.14	13.14	13.5	October	NA	NA
10/5/2021	2480	1382	1	5	6	3862	6	3816.71	14.57	12.33	October	NA	NA
10/6/2021	2482	1384	2	2	4	3866	4	3829.14	12.43	10.83	October	NA	NA
10/7/2021	2491	1391	9	7	16	3882	16	3840.29	11.14	10	October	NA	NA
10/8/2021	2495	1395	4	4	8	3890	8	3851.86	11.57	9.17	October	NA	NA
10/9/2021	2505	1401	10	6	16	3906	16	3861.57	9.71	11	October	NA	NA
10/10/2021	2511	1404	6	3	9	3915	9	3871.71	10.14	9.83	October	NA	NA
10/11/2021	2516	1407	5	3	8	3923	8	3882.43	10.71	10.17	October	NA	NA
10/12/2021	2519	1409	3	2	5	3928	5	3892	9.57	10.33	October	NA	NA
10/13/2021	2520	1412	1	3	4	3932	4	3901.43	9.43	8.33	October	NA	NA
10/14/2021	2524	1416	4	4	8	3940	8	3910.86	9.43	8.33	October	NA	NA
10/15/2021	2531	1416	7	0	7	3947	7	3919.14	8.29	6.83	October	NA	NA
10/16/2021	2536	1418	5	2	7	3954	7	3927.29	8.14	6.5	October	NA	NA
10/17/2021	2539	1421	3	3	6	3960	6	3934.14	6.86	6.17	October	NA	NA
10/18/2021	2543	1422	4	1	5	3965	5	3940.57	6.43	6.17	October	NA	NA
10/19/2021	2544	1422	1	0	1	3966	1	3946.57	6	5.67	October	NA	NA
10/20/2021	2547	1423	3	1	4	3970	4	3952	5.43	5	October	NA	NA
10/21/2021	2552	1426	5	3	8	3978	8	3957.43	5.43	5.17	October	NA	NA
10/22/2021	2557	1427	5	1	6	3984	6	3962.86	5.43	5	October	NA	NA
10/23/2021	2558	1428	1	1	2	3986	2	3968.14	5.29	4.33	October	NA	NA
10/24/2021	2562	1431	4	3	7	3993	7	3972.71	4.57	4.67	October	NA	NA
10/25/2021	2564	1432	2	1	3	3996	3	3977.43	4.71	5	October	NA	NA
10/26/2021	2564	1433	0	1	1	3997	1	3981.86	4.43	4.5	October	NA	NA
10/27/2021	2568	1433	4	0	4	4001	4	3986.29	4.43	3.83	October	NA	NA
10/28/2021	2576	1436	8	3	11	4012	11	3990.71	4.43	4.67	October	NA	NA
10/29/2021	2586	1443	10	7	17	4029	17	3995.57	4.86	7.17	October	NA	NA
10/30/2021	2592	1446	6	3	9	4038	9	4002	6.43	7.5	October	NA	NA
10/31/2021	2597	1447	5	1	6	4044	6	4009.43	7.43	8	October	NA	NA
11/1/2021	2603	1448	6	1	7	4051	7	4016.71	7.29	9	November	NA	NA
11/2/2021	2610	1458	7	10	17	4068	17	4024.57	7.86	11.17	November	NA	NA
11/3/2021	2614	1459	4	1	5	4073	5	4034.71	10.14	10.17	November	NA	NA
11/4/2021	2620	1462	6	3	9	4082	9	4045	10.29	8.83	November	NA	NA
11/5/2021	2628	1467	8	5	13	4095	13	4055	10	9.5	November	NA	NA
11/6/2021	2632	1469	4	2	6	4101	6	4064.43	9.43	9.5	November	NA	NA
11/7/2021	2637	1469	5	0	5	4106	5	4073.43	9	9.17	November	NA	NA
11/8/2021	2639	1474	2	5	7	4113	7	4082.29	8.86	7.5	November	NA	NA
11/9/2021	2647	1475	8	1	9	4122	9	4091.14	8.86	8.17	November	NA	NA
11/10/2021	2655	1478	8	3	11	4133	11	4098.86	7.71	8.5	November	NA	NA
11/11/2021	2669	1485	14	7	21	4154	21	4107.43	8.57	9.83	November	NA	NA
11/12/2021	2681	1488	12	3	15	4169	15	4117.71	10.29	11.33	November	NA	NA
11/13/2021	2691	1491	10	3	13	4182	13	4128.29	10.57	12.67	November	NA	NA
11/14/2021	2703	1494	12	3	15	4197	15	4139.86	11.57	14	November	NA	NA
11/15/2021	2717	1498	14	4	18	4215	18	4152.86	13	15.5	November	NA	NA
11/16/2021	2725	1502	8	4	12	4227	12	4167.43	14.57	15.67	November	NA	NA
11/17/2021	2727	1508	2	6	8	4235	8	4182.43	15	13.5	November	NA	NA
11/18/2021	2739	1518	12	10	22	4257	22	4197	14.57	14.67	November	NA	NA
11/19/2021	2745	1527	6	9	15	4272	15	4211.71	14.71	15	November	NA	NA
11/20/2021	2752	1533	7	6	13	4285	13	4226.43	14.71	14.67	November	NA	NA
11/21/2021	2760	1539	8	6	14	4299	14	4241.14	14.71	14	November	NA	NA
11/22/2021	2766	1541	6	2	8	4307	8	4255.71	14.57	13.33	November	NA	NA
11/23/2021	2768	1546	2	5	7	4314	7	4268.86	13.14	13.17	November	NA	NA
11/24/2021	2773	1554	5	8	13	4327	13	4281.29	12.43	11.67	November	NA	NA
11/25/2021	2773	1554	0	0	0	4327	0	4294.43	13.14	9.17	November	NA	NA
11/26/2021	2802	1566	29	12	41	4368	41	4304.43	10	13.83	November	NA	NA
11/27/2021	2811	1571	9	5	14	4382	14	4318.14	13.71	13.83	November	NA	NA
11/28/2021	2818	1574	7	3	10	4392	10	4332	13.86	14.17	November	NA	NA
11/29/2021	2825	1579	7	5	12	4404	12	4345.29	13.29	15	November	NA	NA
11/30/2021	2835	1582	10	3	13	4417	13	4359.14	13.86	15	November	NA	NA
12/1/2021	2839	1585	4	3	7	4424	7	4373.86	14.71	16.17	December	NA	NA
12/2/2021	2858	1591	19	6	25	4449	25	4387.71	13.86	13.5	December	NA	NA
12/3/2021	2868	1599	10	8	18	4467	18	4405.14	17.43	14.17	December	NA	NA
12/4/2021	2883	1613	15	14	29	4496	29	4419.29	14.14	17.33	December	NA	NA
12/5/2021	2892	1616	9	3	12	4508	12	4435.57	16.29	17.33	December	NA	NA
12/6/2021	2899	1619	7	3	10	4518	10	4452.14	16.57	16.83	December	NA	NA
12/7/2021	2907	1623	8	4	12	4530	12	4468.43	16.29	17.67	December	NA	NA
12/8/2021	2910	1624	3	1	4	4534	4	4484.57	16.14	14.17	December	NA	NA
12/9/2021	2916	1627	6	3	9	4543	9	4500.29	15.71	12.67	December	NA	NA
12/10/2021	2929	1639	13	12	25	4568	25	4513.71	13.43	12	December	NA	NA
12/11/2021	2936	1644	7	5	12	4580	12	4528.14	14.43	12	December	NA	NA
12/12/2021	2942	1648	6	4	10	4590	10	4540.14	12	12	December	NA	NA
12/13/2021	2954	1656	12	8	20	4610	20	4551.86	11.71	13.33	December	NA	NA
12/14/2021	2975	1663	21	7	28	4638	28	4565	13.14	17.33	December	NA	NA
12/15/2021	2996	1675	21	12	33	4671	33	4580.43	15.43	21.33	December	NA	NA
12/16/2021	3022	1691	26	16	42	4713	42	4600	19.57	24.17	December	NA	NA
12/17/2021	3041	1700	19	9	28	4741	28	4624.29	24.29	26.83	December	NA	NA
12/18/2021	3055	1714	14	14	28	4769	28	4649	24.71	29.83	December	NA	NA
12/19/2021	3073	1725	18	11	29	4798	29	4676	27	31.33	December	NA	NA
12/20/2021	3080	1729	7	4	11	4809	11	4705.71	29.71	28.5	December	NA	NA
12/21/2021	3104	1745	24	16	40	4849	40	4734.14	28.43	29.67	December	NA	NA
12/22/2021	3111	1748	7	3	10	4859	10	4764.29	30.14	24.33	December	NA	NA
12/23/2021	3129	1757	18	9	27	4886	27	4791.14	26.86	24.17	December	NA	NA
12/24/2021	3152	1781	23	24	47	4933	47	4815.86	24.71	27.33	December	NA	NA
12/25/2021	3179	1796	27	15	42	4975	42	4843.29	27.43	29.5	December	NA	NA
12/26/2021	3205	1805	26	9	35	5010	35	4872.71	29.43	33.5	December	NA	NA
12/27/2021	3218	1817	13	12	25	5035	25	4903	30.29	31	December	NA	NA
12/28/2021	3239	1827	21	10	31	5066	31	4935.29	32.29	34.5	December	NA	NA
12/29/2021	3270	1835	31	8	39	5105	39	4966.29	31	36.5	December	NA	NA
12/30/2021	3302	1851	32	16	48	5153	48	5001.43	35.14	36.67	December	NA	NA
12/31/2021	3349	1868	47	17	64	5217	64	5039.57	38.14	40.33	December	NA	NA
1/1/2022	3400	1898	51	30	81	5298	81	5080.14	40.57	48	January	NA	NA
1/2/2022	3448	1918	48	20	68	5366	68	5126.29	46.14	55.17	January	NA	NA
1/3/2022	3470	1928	22	10	32	5398	32	5177.14	50.86	55.33	January	NA	NA
1/4/2022	3525	1968	55	40	95	5493	95	5229	51.86	64.67	January	NA	NA
1/5/2022	3554	1987	29	19	48	5541	48	5290	61	64.67	January	NA	NA
1/6/2022	3602	2009	48	22	70	5611	70	5352.29	62.29	65.67	January	NA	NA
1/7/2022	3666	2039	64	30	94	5705	94	5417.71	65.43	67.83	January	NA	NA
1/8/2022	3713	2058	47	19	66	5771	66	5487.43	69.71	67.5	January	NA	NA
1/9/2022	3782	2087	69	29	98	5869	98	5555	67.57	78.5	January	NA	NA
1/10/2022	3836	2117	54	30	84	5953	84	5626.86	71.86	76.67	January	NA	NA
1/11/2022	3864	2128	28	11	39	5992	39	5706.14	79.29	75.17	January	NA	NA
1/12/2022	3890	2143	26	15	41	6033	41	5777.43	71.29	70.33	January	NA	NA
1/13/2022	3926	2171	36	28	64	6097	64	5847.71	70.29	65.33	January	NA	NA
1/14/2022	3983	2203	57	32	89	6186	89	5917.14	69.43	69.17	January	NA	NA
1/15/2022	4014	2234	31	31	62	6248	62	5985.86	68.71	63.17	January	NA	NA
1/16/2022	4051	2259	37	25	62	6310	62	6054	68.14	59.5	January	NA	NA
1/17/2022	4092	2281	41	22	63	6373	63	6117	63	63.5	January	NA	NA
1/18/2022	4101	2286	9	5	14	6387	14	6177	60	59	January	56778.9	56.78
1/19/2022	4115	2292	14	6	20	6407	20	6233.43	56.43	51.67	January	36566.36	36.57
1/20/2022	4150	2315	35	23	58	6465	58	6286.86	53.43	46.5	January	43676.71	43.68
1/21/2022	4176	2324	26	9	35	6500	35	6339.43	52.57	42	January	NA	NA
1/22/2022	4188	2334	12	10	22	6522	22	6384.29	44.86	35.33	January	15396.76	15.4
1/23/2022	4223	2349	35	15	50	6572	50	6423.43	39.14	33.17	January	5577.72	5.58
1/24/2022	4242	2360	19	11	30	6602	30	6460.86	37.43	35.83	January	29945.57	29.95
1/25/2022	4259	2365	17	5	22	6624	22	6493.57	32.71	36.17	January	16122.69	16.12
1/26/2022	4272	2366	13	1	14	6638	14	6527.43	33.86	28.83	January	23049.5	23.05
1/27/2022	4302	2378	30	12	42	6680	42	6560.43	33	30	January	5568.53	5.57
1/28/2022	4321	2392	19	14	33	6713	33	6591.14	30.71	31.83	January	16470.06	16.47
1/29/2022	4336	2401	15	9	24	6737	24	6621.57	30.43	27.5	January	7789.23	7.79
1/30/2022	4362	2409	26	8	34	6771	34	6652.29	30.71	28.17	January	4800.82	4.8
1/31/2022	4368	2412	6	3	9	6780	9	6680.71	28.43	26	January	12420.04	12.42
2/1/2022	4373	2413	5	1	6	6786	6	6706.14	25.43	24.67	February	1870.72	1.87
2/2/2022	4379	2416	6	3	9	6795	9	6729.29	23.14	19.17	February	NA	NA
2/3/2022	4401	2418	22	2	24	6819	24	6751.71	22.43	17.67	February	9785.81	9.79
2/4/2022	4411	2429	10	11	21	6840	21	6771.57	19.86	17.17	February	1747.57	1.75
2/5/2022	4421	2435	10	6	16	6856	16	6789.71	18.14	14.17	February	61056.74	61.06
2/6/2022	4427	2442	6	7	13	6869	13	6806.71	17	14.83	February	6550.87	6.55
2/7/2022	4429	2447	2	5	7	6876	7	6820.71	14	15	February	33851.18	33.85
2/8/2022	4434	2448	5	1	6	6882	6	6834.43	13.71	14.5	February	NA	NA
2/9/2022	4437	2449	3	1	4	6886	4	6848.14	13.71	11.17	February	15771.59	15.77
2/10/2022	4443	2451	6	2	8	6894	8	6861.14	13	9	February	1367.62	1.37
2/11/2022	4449	2456	6	5	11	6905	11	6871.86	10.71	8.17	February	303.91	0.3
2/12/2022	4463	2459	14	3	17	6922	17	6881.14	9.29	8.83	February	371.58	0.37
2/13/2022	4470	2461	7	2	9	6931	9	6890.57	9.43	9.17	February	405.53	0.41
2/14/2022	4471	2461	1	0	1	6932	1	6899.43	8.86	8.33	February	525.15	0.53
2/15/2022	4471	2467	0	6	6	6938	6	6907.43	8	8.67	February	276.96	0.28
2/16/2022	4532	2496	61	29	90	7028	90	6915.43	8	22.33	February	233.33	0.23
2/17/2022	4536	2501	4	5	9	7037	9	6935.71	20.29	22	February	352.74	0.35
2/18/2022	4540	2503	4	2	6	7043	6	6956.14	20.43	20.17	February	255.73	0.26
2/19/2022	4548	2506	8	3	11	7054	11	6975.86	19.71	20.5	February	395.51	0.4
2/20/2022	4554	2508	6	2	8	7062	8	6994.71	18.86	21.67	February	276.56	0.28
2/21/2022	4557	2508	3	0	3	7065	3	7013.43	18.71	21.17	February	294.36	0.29
2/22/2022	4562	2511	5	3	8	7073	8	7032.43	19	7.5	February	389.46	0.39
2/23/2022	4564	2512	2	1	3	7076	3	7051.71	19.29	6.5	February	255.73	0.26
2/24/2022	4568	2519	4	7	11	7087	11	7058.57	6.86	7.33	February	395.51	0.4
2/25/2022	4571	2521	3	2	5	7092	5	7065.71	7.14	6.33	February	276.56	0.28
2/26/2022	4574	2525	3	4	7	7099	7	7072.71	7	6.17	February	294.36	0.29
2/27/2022	4580	2525	6	0	6	7105	6	7079.14	6.43	6.67	February	389.46	0.39
2/28/2022	4583	2526	3	1	4	7109	4	7085.29	6.14	6	February	285.57	0.29
3/1/2022	4583	2529	0	3	3	7112	3	7091.57	6.29	6	March	201.35	0.2
3/2/2022	4586	2532	3	3	6	7118	6	7097.14	5.57	5.17	March	98.05	0.1
3/3/2022	4588	2536	2	4	6	7124	6	7103.14	6	5.33	March	735.78	0.74
3/4/2022	4591	2539	3	3	6	7130	6	7108.43	5.29	5.17	March	624.99	0.62
3/5/2022	4594	2540	3	1	4	7134	4	7113.86	5.43	4.83	March	636.3	0.64
3/6/2022	4595	2540	1	0	1	7135	1	7118.86	5	4.33	March	776.25	0.78
3/7/2022	4597	2542	2	2	4	7139	4	7123.14	4.29	4.5	March	729.16	0.73
3/8/2022	4598	2545	1	3	4	7143	4	7127.43	4.29	4.17	March	742.35	0.74
3/9/2022	4598	2546	0	1	1	7144	1	7131.86	4.43	3.33	March	905.63	0.91
3/10/2022	4601	2549	3	3	6	7150	6	7135.57	3.71	3.33	March	2334.74	2.33
3/11/2022	4602	2549	1	0	1	7151	1	7139.29	3.71	2.83	March	2239.72	2.24
3/12/2022	4604	2554	2	5	7	7158	7	7142.29	3	3.83	March	1455.5	1.46
3/13/2022	4605	2554	1	0	1	7159	1	7145.71	3.43	3.33	March	1455.27	1.46
3/14/2022	4605	2554	0	0	0	7159	0	7149.14	3.43	2.67	March	1200.68	1.2
3/15/2022	4606	2554	1	0	1	7160	1	7152	2.86	2.67	March	383.3	0.38
3/16/2022	4607	2555	1	1	2	7162	2	7154.43	2.43	2	March	327.63	0.33
3/17/2022	4609	2556	2	1	3	7165	3	7157	2.57	2.33	March	442.81	0.44
3/18/2022	4611	2558	2	2	4	7169	4	7159.14	2.14	1.83	March	1988	1.99
3/19/2022	4614	2560	3	2	5	7174	5	7161.71	2.57	2.5	March	695.98	0.7
3/20/2022	4615	2560	1	0	1	7175	1	7164	2.29	2.67	March	646.03	0.65
3/21/2022	4616	2560	1	0	1	7176	1	7166.29	2.29	2.67	March	1271.62	1.27
3/22/2022	4616	2560	0	0	0	7176	0	7168.71	2.43	2.33	March	3488.6	3.49
3/23/2022	4616	2564	0	4	4	7180	4	7171	2.29	2.5	March	2716.22	2.72
3/24/2022	4622	2567	6	3	9	7189	9	7173.57	2.57	3.33	March	2716.22	2.72
3/25/2022	4623	2568	1	1	2	7191	2	7177	3.43	2.83	March	2716.22	2.72
3/26/2022	4623	2571	0	3	3	7194	3	7180.14	3.14	3.17	March	1539.25	1.54
3/27/2022	4625	2572	2	1	3	7197	3	7183	2.86	3.5	March	1702.45	1.7
3/28/2022	4625	2572	0	0	0	7197	0	7186.14	3.14	3.5	March	1547.52	1.55
3/29/2022	4628	2573	3	1	4	7201	4	7189.14	3	3.5	March	5032.72	5.03
3/30/2022	4629	2574	1	1	2	7203	2	7192.71	3.57	2.33	March	2986.81	2.99
3/31/2022	4630	2576	1	2	3	7206	3	7196	3.29	2.5	March	12024.91	12.02
4/1/2022	4632	2579	2	3	5	7211	5	7198.43	2.43	2.83	April	12651.73	12.65
4/2/2022	4632	2579	0	0	0	7211	0	7201.29	2.86	2.33	April	9880.53	9.88
4/3/2022	4632	2579	0	0	0	7211	0	7203.71	2.43	2.33	April	11874.15	11.87
4/4/2022	4633	2580	1	1	2	7213	2	7205.71	2	2	April	14909.11	14.91
4/5/2022	4634	2581	1	1	2	7215	2	7208	2.29	2	April	16708.39	16.71
4/6/2022	4634	2585	0	4	4	7219	4	7210	2	2.17	April	19481.71	19.48
4/7/2022	4637	2586	3	1	4	7223	4	7212.29	2.29	2	April	7413.9	7.41
4/8/2022	4637	2590	0	4	4	7227	4	7214.71	2.43	2.67	April	7881.33	7.88
4/9/2022	4637	2591	0	1	1	7228	1	7217	2.29	2.83	April	21498.02	21.5
4/10/2022	4639	2591	2	0	2	7230	2	7219.43	2.43	2.83	April	13934.6	13.93
4/11/2022	4641	2592	2	1	3	7233	3	7222.14	2.71	3	April	10838.9	10.84
4/12/2022	4642	2592	1	0	1	7234	1	7225	2.86	2.5	April	81055.95	81.06
4/13/2022	4642	2592	0	0	0	7234	0	7227.71	2.71	1.83	April	85381.91	85.38
4/14/2022	4643	2594	1	2	3	7237	3	7229.86	2.14	1.67	April	41358.34	41.36
4/15/2022	4644	2595	1	1	2	7239	2	7231.86	2	1.83	April	43813.7	43.81
4/16/2022	4646	2595	2	0	2	7241	2	7233.57	1.71	1.83	April	46213.18	46.21
4/17/2022	4646	2595	0	0	0	7241	0	7235.43	1.86	1.33	April	36050.61	36.05
4/18/2022	4646	2595	0	0	0	7241	0	7237	1.57	1.17	April	71221.27	71.22
4/19/2022	4653	2598	7	3	10	7251	10	7238.14	1.14	2.83	April	55645.61	55.65
4/20/2022	4654	2600	1	2	3	7254	3	7240.57	2.43	2.83	April	54585.78	54.59
4/21/2022	4657	2608	3	8	11	7265	11	7243.43	2.86	4.33	April	66074.47	66.07
4/22/2022	4665	2613	8	5	13	7278	13	7247.43	4	6.17	April	91933.68	91.93
4/25/2022	4668	2619	3	6	9	7287	9	7253	5.57	7.67	April	83099.84	83.1
4/26/2022	4675	2620	7	1	8	7295	8	7259.57	6.57	9	April	36934.51	36.93
4/27/2022	4677	2621	2	1	3	7298	3	7267.29	7.71	7.83	April	37581.74	37.58
4/28/2022	4686	2625	9	4	13	7311	13	7275.43	8.14	9.5	April	40588.27	40.59
4/29/2022	4696	2629	10	4	14	7325	14	7284	8.57	10	April	41670.87	41.67
5/2/2022	4697	2629	1	0	1	7326	1	7294.14	10.14	8	May	47215.68	47.22
5/3/2022	4704	2632	7	3	10	7336	10	7302.86	8.71	8.17	May	32060.8	32.06
5/4/2022	4706	2636	2	4	6	7342	6	7311.14	8.29	7.83	May	47085.71	47.09
5/5/2022	4718	2638	12	2	14	7356	14	7319	7.86	9.67	May	44295.58	44.3
5/6/2022	4724	2641	6	3	9	7365	9	7327.71	8.71	9	May	40181.76	40.18
5/9/2022	4734	2642	10	1	11	7376	11	7337.29	9.57	8.5	May	26220.75	26.22
5/10/2022	4745	2651	11	9	20	7396	20	7346.57	9.29	11.67	May	47562.15	47.56
5/11/2022	4749	2654	4	3	7	7403	7	7356.71	10.14	11.17	May	49979.99	49.98
5/12/2022	4760	2659	11	5	16	7419	16	7367.71	11	12.83	May	68444.38	68.44
5/13/2022	4769	2669	9	10	19	7438	19	7379.57	11.86	13.67	May	88429.47	88.43
5/16/2022	4776	2680	7	11	18	7456	18	7393.29	13.71	15.17	May	83239.17	83.24
5/17/2022	4795	2701	19	21	40	7496	40	7407.57	14.29	20	May	79603.78	79.6
5/18/2022	4800	2707	5	6	11	7507	11	7426.29	18.71	18.5	May	85413.72	85.41
5/19/2022	4817	2713	17	6	23	7530	23	7445	18.71	21.17	May	90587.38	90.59
5/20/2022	4826	2718	9	5	14	7544	14	7464.14	19.14	20.83	May	51222.97	51.22
5/23/2022	4834	2722	8	4	12	7556	12	7484.29	20.14	19.67	May	52729.89	52.73
5/24/2022	4867	2732	33	10	43	7599	43	7503.86	19.57	23.83	May	54145.28	54.15
5/25/2022	4869	2736	2	4	6	7605	6	7526.86	23	18.17	May	54339.28	54.34
5/26/2022	4876	2742	7	6	13	7618	13	7548.14	21.29	18.5	May	56105.15	56.11
5/27/2022	4883	2748	7	6	13	7631	13	7565.57	17.43	16.83	May	49508.24	49.51
5/31/2022	4887	2752	4	4	8	7639	8	7583.29	17.71	15.83	May	46655.4	46.66
6/1/2022	4907	2768	20	16	36	7675	36	7598.86	15.57	19.83	June	49628.9	49.63
6/2/2022	4908	2770	1	2	3	7678	3	7617.57	18.71	13.17	June	52249.26	52.25
6/3/2022	4916	2775	8	5	13	7691	13	7635	17.43	14.33	June	50208.64	50.21
6/6/2022	4926	2777	10	2	12	7703	12	7648.14	13.14	14.17	June	38552.18	38.55
6/7/2022	4944	2786	18	9	27	7730	27	7662.14	14	16.5	June	46313.99	46.31
6/8/2022	4948	2788	4	2	6	7736	6	7678.14	16	16.17	June	38297.12	38.3
6/9/2022	4954	2791	6	3	9	7745	9	7693.14	15	11.67	June	48621.72	48.62
6/10/2022	4962	2795	8	4	12	7757	12	7708.29	15.14	13.17	June	48899.45	48.9
6/13/2022	4966	2797	4	2	6	7763	6	7720	11.71	12	June	61693.65	61.69
6/14/2022	4983	2801	17	4	21	7784	21	7732.14	12.14	13.5	June	43492.26	43.49
6/15/2022	4986	2802	3	1	4	7788	4	7745.43	13.29	9.67	June	46634.11	46.63
6/16/2022	4990	2804	4	2	6	7794	6	7757.57	12.14	9.67	June	35433.17	35.43
6/17/2022	4998	2807	8	3	11	7805	11	7766.71	9.14	10	June	31487.3	31.49
6/21/2022	5001	2808	3	1	4	7809	4	7776.57	9.86	8.67	June	70979.52	70.98
6/22/2022	5008	2811	7	3	10	7819	10	7785.71	9.14	9.33	June	70826.82	70.83
6/23/2022	5013	2815	5	4	9	7828	9	7794.57	8.86	7.33	June	74960.4	74.96
6/24/2022	5019	2818	6	3	9	7837	9	7803.86	9.29	8.17	June	59517.03	59.52
6/27/2022	5024	2819	5	1	6	7843	6	7811.43	7.57	8.17	June	NA	NA
6/28/2022	5034	2825	10	6	16	7859	16	7819.29	7.86	9	June	NA	NA
6/29/2022	5039	2833	5	8	13	7872	13	7828.57	9.29	10.5	June	NA	NA
6/30/2022	5049	2840	10	7	17	7889	17	7838.14	9.57	11.67	June	NA	NA
