## Supplementary material for "Harnessing methods, data analysis, and near-real-time wastewater monitoring for enhanced public health response using high throughput sequencing": Table 1

QC category	Subjective definition	Objective metrics
A	No QC issues evident	0x coordinates <1%
		10x coordinates <5%
		average coverage > 1000X
		average quality score >35 for Illumina, >15 if ONT, >70 if PacBio HiFi
		most abundant taxon is coronovirinae
B	Some QC issues, but accurate variant calling possible	0x coordinates <20%
		10X coordinates < 40%
		>80% of diverse SNPs covered
		average coverage > 100X
		average quality score >35 for Illumina
		>15 if ONT, >70 if PacBio HiFi
C	Some QC issues, and accurate variant calling impossible	0x coordinates <99% 10X coordinates <95%
F	Significant QC/study design issues	Contamination (SNR<50)
		No/negligible coverage (< 1X)
		Biological/technical replicates' results are irreconcileable.
